# Child nutrition, neurodevelopment and fecal microbiota in children aged 24-60 months old in Madagascar: results from the AFRIBIOTA cross-sectional study

**DOI:** 10.1101/2025.01.16.25320667

**Authors:** Jeanne Tamarelle, Maria V. Doria, Valérie Rambolamanana, Tatamo Rajaonarivo, Ana Sousa Ferreira, Maheninasy Rakotondrainipiana, Rindra Vatosoa Randremanana, Philippe Sansonetti, Pascale Vonaesch, the Afribiota investigators

**Affiliations:** Department of Fundamental Microbiology, University of Lausanne 1015 Lausanne, Switzerland; Institut Pasteur de Paris 25-28 rue du Docteur Roux, Paris, France; Unité d’Epidémiologie et de Recherche Clinique, Institut Pasteur de Madagascar BP 1274, Ambatofotsikely, 101 Antananarivo, Madagascar; Faculdade de Psicologia, Universidade de Lisboa Alameda da Universidade, 1649-013 Lisboa, Portugal Business Research Unit (BRU-IUL), Instituto Universitário de Lisboa (ISCTE-IUL) Lisboa, Portugal; Unité de Pathogénie Microbienne, Institut Pasteur 251Z28 Rue du Dr Roux, Paris, France

**Author notes:** Contributed equally (Jeanne Tamarelle, Maria V. Doria).

## Abstract

**Introduction:** Child stunting is still a major concern worldwide with 148 million under-5 children affected in 2022. Stunting is likely to affect brain development and prevent children from reaching their full potential. This study aimed at evaluating the contribution of stunting, the fecal microbiota and other related factors in brain development in children from Madagascar.

**Methods:** Severely stunted, moderately stunted and non-stunted 2-5 years old children from the AFRIBIOTA cross-sectional study in Madagascar were submitted to the Ages and Stages Questionnaire version III, covering 5 developmental domains (communication, personal-social, problem-solving, fine motor and gross motor). Fecal samples were used for 16S rRNA gene amplicon sequencing for fecal microbiota characterization. A Structural Equation Modelling (SEM) approach was used to evaluate statistical associations, including latent variables, with direct and indirect effects.

**Results:** In all models, stunting was negatively associated with neurodevelopment, as well as low socioeconomic status. β-diversity of the microbiota was neither directly nor indirectly associated with cognitive performance but α-diversity was, in one of the tested models. Socioeconomic status, branched-chain amino acids and hemoglobin levels were associated with stunting in the SEM models tested.

**Conclusion:** Neurodevelopment was associated in this cross-sectional study with socioeconomic status and stunting. The gut microbiota α- and β-diversity were not associated with neurodevelopmental score, except for the Shannon diversity index in the complex SEM model tested. In the future, longitudinal studies assessing not only taxonomic composition but also the functional potential of the microbiome at different timepoints throughout the first years of life could shed better light on a possible, maybe also transient, role of the microbiome and metabolites released thereof on neurodevelopment.

**KEY MESSAGES:**

- What is already known on this topic? Epidemiologically, there is a well-established association between childhood undernutrition and neurodevelopmental delay. However, the etiology is unclear and there is a lack of studies proposing a comprehensible framework of stunting, neurodevelopment and other associated factors, including the intestinal microbiome.
- What does this study add? Using a SEM approach and path analysis to assess for both direct and indirect effects, we study the contribution of different factors, including the intestinal microbiota, pathogens and parasites, markers of environmental enteric disorder (EED)/intestinal inflammation, nutritional status and socioeconomic factors on child neurodevelopment. We show that branched chain amino acids (BCAAs), hemoglobin and socioeconomic status are directly associated with neurodevelopment.
- How might this study affect research, practice or policy? Our study underscores the importance of addressing iron deficiency as well as decreased levels of BCAAs in the treatment of undernourished children as they are directly associated with neurodevelopment delay. The study sets a baseline for further longitudinal studies assessing for the role of the microbiota in neurodevelopment delay associated with early life undernutrition and EED.
