## Supplemental table 1 for "Child nutrition, neurodevelopment and fecal microbiota in children aged 24-60 months old in Madagascar: results from the AFRIBIOTA cross-sectional study"

### Sheet: Selected
SUPPL TABLE 1. Sociodemographic characteristics of the households, mothers and children, by nutritional status and for the whole study population (N = 349).
	Normally nourished, N = 1971	Moderately stunted, N = 841	Severely stunted, N = 681	Overall, N = 3491	p-value2
Family economic status					0.025
Poorest	115 (58%)	51 (61%)	47 (69%)	213 (61%)
Middle	76 (39%)	24 (29%)	20 (29%)	120 (34%)
Wealthiest	6 (3.0%)	9 (11%)	1 (1.5%)	16 (4.6%)
Number of people in household	4.55 (2.00-12.00)	4.71 (2.00-9.00)	4.78 (3.00-9.00)	4.63 (2.00-12.00)	0.4
Cumulated household weekly income	43,411 (6,000-250,000)	44,685 (2,000-350,000)	45,289 (10,000-525,000)	44,076 (2,000-525,000)	0.5
Running water					0.012
No	183 (93%)	68 (81%)	61 (90%)	312 (89%)
Yes	14 (7.1%)	16 (19%)	7 (10%)	37 (11%)
Treated drinking water					>0.9
No	136 (69%)	60 (71%)	48 (71%)	244 (70%)
Yes	61 (31%)	24 (29%)	20 (29%)	105 (30%)
Drinkable water exclusive consumption					>0.9
No	2 (1.0%)	0 (0%)	0 (0%)	2 (0.6%)
Yes	195 (99%)	84 (100%)	68 (100%)	347 (99%)
Number of rooms	1.23 (1.00-4.00)	1.17 (1.00-3.00)	1.25 (1.00-6.00)	1.22 (1.00-6.00)	0.6
Maternal age at first pregnancy	19.3 (14.0-40.0)	18.7 (14.0-26.0)	18.2 (14.0-28.0)	18.9 (14.0-40.0)	0.13
Maternal age at first pregnancy >15					0.045
No	16 (8.2%)	6 (7.2%)	12 (18%)	34 (9.8%)
Yes	180 (92%)	77 (93%)	55 (82%)	312 (90%)
Marital status					0.2
Single	39 (20%)	7 (8.3%)	12 (18%)	58 (17%)
Married	128 (65%)	61 (73%)	46 (69%)	235 (68%)
Widow, divorced, separated	30 (15%)	16 (19%)	9 (13%)	55 (16%)
Working mother					0.11
No	65 (33%)	39 (46%)	25 (37%)	129 (37%)
Yes	131 (67%)	45 (54%)	43 (63%)	219 (63%)
Maternal education level cat					0.032
None	4 (2.1%)	1 (1.2%)	5 (7.5%)	10 (2.9%)
Primary school	75 (39%)	44 (53%)	33 (49%)	152 (44%)
Middle school	90 (46%)	32 (39%)	26 (39%)	148 (43%)
High school or more	25 (13%)	6 (7.2%)	3 (4.5%)	34 (9.9%)
Undernourished mother					0.026
No	167 (87%)	69 (84%)	48 (73%)	284 (84%)
Yes	25 (13%)	13 (16%)	18 (27%)	56 (16%)
Gender					>0.9
Masculin	89 (45%)	39 (46%)	31 (46%)	159 (46%)
Féminin	108 (55%)	45 (54%)	37 (54%)	190 (54%)
Age	43 (24-60)	43 (24-60)	41 (24-60)	42 (24-60)	0.4
Height-for-Age z-score	-1.21 (-1.99-1.01)	-2.44 (-2.99--2.00)	-3.56 (-5.59--3.00)	-1.96 (-5.59-1.01)	<0.001
Weight-for-Age z-score	-0.75 (-3.00-2.04)	-1.46 (-2.94--0.13)	-2.34 (-3.94--1.21)	-1.23 (-3.94-2.04)	<0.001
Height	95 (80-111)	90 (78-98)	84 (73-96)	91 (73-111)	<0.001
Weight	13.92 (9.50-24.50)	12.62 (8.80-16.80)	11.12 (8.20-14.50)	13.06 (8.20-24.50)	<0.001
Living with mother					>0.9
No	6 (3.0%)	2 (2.4%)	2 (2.9%)	10 (2.9%)
Yes	191 (97%)	82 (98%)	66 (97%)	339 (97%)
Birth size (reported)					<0.001
Smaller than other babies	26 (13%)	19 (23%)	28 (41%)	73 (21%)
Same size as other babies	69 (35%)	39 (47%)	25 (37%)	133 (38%)
Bigger than other babies	101 (52%)	25 (30%)	15 (22%)	141 (41%)
Ferritine	27 (1-114)	25 (2-227)	35 (2-622)	28 (1-622)	0.5
Low ferritine					0.8
No	141 (72%)	57 (69%)	44 (69%)	242 (71%)
Yes	54 (28%)	26 (31%)	20 (31%)	100 (29%)
Currently breastfed					>0.9
No	181 (92%)	77 (92%)	62 (91%)	320 (92%)
Yes	16 (8.1%)	7 (8.3%)	6 (8.8%)	29 (8.3%)
Weaning age	24 (2-48)	23 (3-48)	24 (1-38)	24 (1-48)	0.4
Exclusive breastfeeding before 6 months					>0.9
No	65 (33%)	29 (35%)	23 (34%)	117 (34%)
Yes	132 (67%)	55 (65%)	45 (66%)	232 (66%)
Birth mode					0.6
Vaginal delivery	179 (91%)	78 (94%)	61 (90%)	318 (92%)
C-section	17 (8.7%)	5 (6.0%)	7 (10%)	29 (8.4%)
Haemoglobin	11.78 (8.60-15.10)	11.62 (8.50-14.10)	11.18 (8.50-14.40)	11.63 (8.50-15.10)	<0.001
Low haemoglobin					0.035
No	159 (82%)	63 (76%)	43 (66%)	265 (77%)
Yes	36 (18%)	20 (24%)	22 (34%)	78 (23%)
Overall development score	252 (170-300)	239 (160-290)	231 (120-285)	244 (120-300)	<0.001
Communication score	52 (30-60)	51 (25-60)	51 (25-60)	51 (25-60)	0.5
Personal-Social score	43 (15-60)	39 (10-60)	39 (10-60)	41 (10-60)	0.041
Cognition-Problem Solving score	51 (15-60)	48 (30-60)	49 (20-60)	50 (15-60)	0.003
Fine Motor score	51 (20-60)	47 (20-60)	43 (10-60)	49 (10-60)	<0.001
Gross Motor score	55 (30-60)	53 (25-60)	49 (18-60)	53 (18-60)	0.001
Number of domains with delay					0.008
0	160 (81%)	60 (71%)	42 (62%)	262 (75%)
1	33 (17%)	21 (25%)	20 (29%)	74 (21%)
2	4 (2.0%)	3 (3.6%)	4 (5.9%)	11 (3.2%)
3	0 (0%)	0 (0%)	2 (2.9%)	2 (0.6%)
Dietary diversity score (DDS)	4.04 (2.00-7.00)	4.00 (2.00-6.00)	3.88 (1.00-6.00)	4.00 (1.00-7.00)	0.7
Low dietary diversity (DDS < 4)					0.9
No	138 (72%)	60 (71%)	46 (69%)	244 (71%)
Yes	54 (28%)	24 (29%)	21 (31%)	99 (29%)
Animal source foods					0.3
No	19 (9.8%)	4 (4.8%)	7 (10%)	30 (8.7%)
Yes	175 (90%)	80 (95%)	60 (90%)	315 (91%)
Ascaris	96 (50%)	36 (43%)	37 (54%)	169 (49%)	0.4
Trichuris	112 (58%)	50 (60%)	50 (74%)	212 (62%)	0.081
Giardiasis	35 (18%)	24 (29%)	18 (26%)	77 (22%)	0.1
Blastocystis	25 (13%)	8 (9.6%)	6 (8.8%)	39 (11%)	0.5
Enterobius	1 (0.5%)	1 (1.2%)	1 (1.5%)	3 (0.9%)	0.4
Hymenolepis	3 (1.6%)	1 (1.2%)	2 (2.9%)	6 (1.7%)	0.7
ompC	16 (8.7%)	3 (3.7%)	7 (11%)	26 (7.9%)	0.2
ipaH	148 (80%)	69 (85%)	55 (85%)	272 (82%)	0.6
estla	10 (5.4%)	4 (4.9%)	6 (9.2%)	20 (6.1%)	0.5
eltB	59 (32%)	24 (30%)	19 (29%)	102 (31%)	0.9
AggR	58 (32%)	27 (33%)	16 (25%)	101 (31%)	0.5
aaiC	35 (19%)	22 (27%)	14 (22%)	71 (22%)	0.3
bfpA	24 (13%)	11 (14%)	13 (20%)	48 (15%)	0.4
eae	67 (36%)	34 (42%)	24 (37%)	125 (38%)	0.7
cadF	21 (11%)	13 (16%)	12 (18%)	46 (14%)	0.3
cta	0 (0%)	1 (1.2%)	0 (0%)	1 (0.3%)	0.4
Number of enteropathogen genes	2.38 (0.00-7.00)	2.57 (0.00-7.00)	2.55 (0.00-7.00)	2.46 (0.00-7.00)	0.7
CRP level cat					0.006
Normal	179 (92%)	75 (91%)	49 (78%)	303 (89%)
Elevated	16 (8.2%)	7 (8.5%)	14 (22%)	37 (11%)
AAT level					0.2
Normal	145 (79%)	60 (74%)	45 (68%)	250 (76%)
Elevated	38 (21%)	21 (26%)	21 (32%)	80 (24%)
Calprotectine level cat (wet)					0.016
normal	129 (68%)	53 (65%)	32 (48%)	214 (64%)
elevated	60 (32%)	29 (35%)	34 (52%)	123 (36%)
Alanine	359 (174-862)	384 (145-807)	330 (171-635)	360 (145-862)	0.3
Citruline	25 (11-87)	24 (7-45)	23 (12-46)	25 (7-87)	0.1
Valine	176 (91-267)	170 (114-262)	155 (104-227)	171 (91-267)	<0.001
Isoleucine	48 (28-87)	46 (23-82)	42 (30-58)	47 (23-87)	<0.001
Leucine	83 (46-132)	79 (49-144)	72 (55-117)	80 (46-144)	<0.001
Citruline cat					0.4
Normal	170 (99%)	76 (99%)	53 (98%)	299 (99%)
Elevated	1 (0.6%)	1 (1.3%)	1 (1.9%)	3 (1.0%)
1 n (%); Mean (Minimum-Maximum)
2 Fisher's exact test; Kruskal-Wallis rank sum test; Pearson's Chi-squared test

### Sheet: All
Characteristic	Normally nourished, N = 1971	Moderately stunted, N = 841	Severely stunted, N = 681	Overall, N = 3491	p-value2
Family economic status					0.025
1	115 (58%)	51 (61%)	47 (69%)	213 (61%)
2	76 (39%)	24 (29%)	20 (29%)	120 (34%)
3	6 (3.0%)	9 (11%)	1 (1.5%)	16 (4.6%)
Number of people in household	4.55 (2.00-12.00)	4.71 (2.00-9.00)	4.78 (3.00-9.00)	4.63 (2.00-12.00)	0.4
Cumulated household weekly income	43,411 (6,000-250,000)	44,685 (2,000-350,000)	45,289 (10,000-525,000)	44,076 (2,000-525,000)	0.5
NA	0	0	2	2
Running water					0.012
0	183 (93%)	68 (81%)	61 (90%)	312 (89%)
1	14 (7.1%)	16 (19%)	7 (10%)	37 (11%)
Treated dreaking water					>0.9
0	136 (69%)	60 (71%)	48 (71%)	244 (70%)
1	61 (31%)	24 (29%)	20 (29%)	105 (30%)
Drinkable water exclusive consumption					>0.9
0	2 (1.0%)	0 (0%)	0 (0%)	2 (0.6%)
1	195 (99%)	84 (100%)	68 (100%)	347 (99%)
Number of rooms	1.23 (1.00-4.00)	1.17 (1.00-3.00)	1.25 (1.00-6.00)	1.22 (1.00-6.00)	0.6
Maternal age at first pregnancy	19.3 (14.0-40.0)	18.7 (14.0-26.0)	18.2 (14.0-28.0)	18.9 (14.0-40.0)	0.13
NA	1	1	1	3
Maternal age at first pregnancy >15					0.045
0	16 (8.2%)	6 (7.2%)	12 (18%)	34 (9.8%)
1	180 (92%)	77 (93%)	55 (82%)	312 (90%)
NA	1	1	1	3
Marital status					0.2
1	39 (20%)	7 (8.3%)	12 (18%)	58 (17%)
2	128 (65%)	61 (73%)	46 (69%)	235 (68%)
3	30 (15%)	16 (19%)	9 (13%)	55 (16%)
NA	0	0	1	1
Working mother					0.11
0	65 (33%)	39 (46%)	25 (37%)	129 (37%)
1	131 (67%)	45 (54%)	43 (63%)	219 (63%)
NA	1	0	0	1
Maternal education level
0	4 (2.1%)	1 (1.2%)	5 (7.5%)	10 (2.9%)
1	75 (38%)	44 (52%)	33 (49%)	152 (44%)
2	90 (46%)	32 (38%)	26 (39%)	148 (43%)
3	19 (9.7%)	6 (7.1%)	3 (4.5%)	28 (8.1%)
4	6 (3.1%)	0 (0%)	0 (0%)	6 (1.7%)
9	1 (0.5%)	1 (1.2%)	0 (0%)	2 (0.6%)
NA	2	0	1	3
Maternal education level cat					0.032
1	4 (2.1%)	1 (1.2%)	5 (7.5%)	10 (2.9%)
2	75 (39%)	44 (53%)	33 (49%)	152 (44%)
3	90 (46%)	32 (39%)	26 (39%)	148 (43%)
4	25 (13%)	6 (7.2%)	3 (4.5%)	34 (9.9%)
NA	3	1	1	5
Undernourished mother					0.026
0	167 (87%)	69 (84%)	48 (73%)	284 (84%)
1	25 (13%)	13 (16%)	18 (27%)	56 (16%)
NA	5	2	2	9
Gender					>0.9
1	89 (45%)	39 (46%)	31 (46%)	159 (46%)
2	108 (55%)	45 (54%)	37 (54%)	190 (54%)
Age	43 (24-60)	43 (24-60)	41 (24-60)	42 (24-60)	0.4
Height-for-Age z-score	-1.21 (-1.99-1.01)	-2.44 (-2.99--2.00)	-3.56 (-5.59--3.00)	-1.96 (-5.59-1.01)	<0.001
Weight-for-Age z-score	-0.75 (-3.00-2.04)	-1.46 (-2.94--0.13)	-2.34 (-3.94--1.21)	-1.23 (-3.94-2.04)	<0.001
Height	95 (80-111)	90 (78-98)	84 (73-96)	91 (73-111)	<0.001
Weight	13.92 (9.50-24.50)	12.62 (8.80-16.80)	11.12 (8.20-14.50)	13.06 (8.20-24.50)	<0.001
Nutritional status					<0.001
1	196 (99%)	21 (25%)	0 (0%)	217 (62%)
2	0 (0%)	62 (74%)	4 (5.9%)	66 (19%)
3	1 (0.5%)	1 (1.2%)	64 (94%)	66 (19%)
Living with mother					>0.9
0	6 (3.0%)	2 (2.4%)	2 (2.9%)	10 (2.9%)
1	191 (97%)	82 (98%)	66 (97%)	339 (97%)
Malnutrition history					<0.001
0	197 (100%)	79 (94%)	64 (94%)	340 (97%)
4	0 (0%)	5 (6.0%)	2 (2.9%)	7 (2.0%)
1	0 (0%)	0 (0%)	2 (2.9%)	2 (0.6%)
Birth weight	3.41 (1.90-5.20)	3.00 (1.40-4.95)	2.90 (1.90-4.50)	3.23 (1.40-5.20)	0.001
NA	95	44	42	181
Birth size (reported)					<0.001
1	26 (13%)	19 (23%)	28 (41%)	73 (21%)
2	69 (35%)	39 (47%)	25 (37%)	133 (38%)
3	101 (52%)	25 (30%)	15 (22%)	141 (41%)
NA	1	1	0	2
Anemia (adjusted)					0.035
0	159 (82%)	63 (76%)	43 (66%)	265 (77%)
1	36 (18%)	20 (24%)	22 (34%)	78 (23%)
NA	2	1	3	6
Ferritine	27 (1-114)	25 (2-227)	35 (2-622)	28 (1-622)	0.5
NA	2	1	4	7
Low ferritine					0.8
0	141 (72%)	57 (69%)	44 (69%)	242 (71%)
1	54 (28%)	26 (31%)	20 (31%)	100 (29%)
NA	2	1	4	7
Currently breastfed					>0.9
0	181 (92%)	77 (92%)	62 (91%)	320 (92%)
1	16 (8.1%)	7 (8.3%)	6 (8.8%)	29 (8.3%)
Weaning age	24 (2-48)	23 (3-48)	24 (1-38)	24 (1-48)	0.4
NA	16	7	6	29
Exclusive breastfeeding before 6 months					>0.9
0	65 (33%)	29 (35%)	23 (34%)	117 (34%)
1	132 (67%)	55 (65%)	45 (66%)	232 (66%)
Birth mode					0.6
1	179 (91%)	78 (94%)	61 (90%)	318 (92%)
2	17 (8.7%)	5 (6.0%)	7 (10%)	29 (8.4%)
NA	1	1	0	2
Haemoglobin	11.78 (8.60-15.10)	11.62 (8.50-14.10)	11.18 (8.50-14.40)	11.63 (8.50-15.10)	<0.001
NA	2	1	3	6
Low haemoglobin					0.035
0	159 (82%)	63 (76%)	43 (66%)	265 (77%)
1	36 (18%)	20 (24%)	22 (34%)	78 (23%)
NA	2	1	3	6
SIBO
0	195 (99%)	51 (61%)	22 (32%)	268 (77%)
1	0 (0%)	26 (31%)	35 (51%)	61 (18%)
2	1 (0.5%)	7 (8.3%)	11 (16%)	19 (5.5%)
NA	1	0	0	1
Overall development score	252 (170-300)	239 (160-290)	231 (120-285)	244 (120-300)	<0.001
Communication score	52 (30-60)	51 (25-60)	51 (25-60)	51 (25-60)	0.5
Personal-Social score	43 (15-60)	39 (10-60)	39 (10-60)	41 (10-60)	0.041
Cognition-Problem Solving score	51 (15-60)	48 (30-60)	49 (20-60)	50 (15-60)	0.003
Fine Motor score	51 (20-60)	47 (20-60)	43 (10-60)	49 (10-60)	<0.001
Gross Motor score	55 (30-60)	53 (25-60)	49 (18-60)	53 (18-60)	0.001
Number of domains with delay					0.008
0	160 (81%)	60 (71%)	42 (62%)	262 (75%)
1	33 (17%)	21 (25%)	20 (29%)	74 (21%)
2	4 (2.0%)	3 (3.6%)	4 (5.9%)	11 (3.2%)
3	0 (0%)	0 (0%)	2 (2.9%)	2 (0.6%)
Parasite analysis done	192 (98%)	83 (99%)	68 (100%)	343 (99%)	0.8
NA	1	0	0	1
Ascaris	96 (50%)	36 (43%)	37 (54%)	169 (49%)	0.4
NA	5	1	0	6
Trichuris	112 (58%)	50 (60%)	50 (74%)	212 (62%)	0.081
NA	5	1	0	6
Giardiasis	35 (18%)	24 (29%)	18 (26%)	77 (22%)	0.1
NA	5	1	0	6
Blastocystis	25 (13%)	8 (9.6%)	6 (8.8%)	39 (11%)	0.5
NA	5	1	0	6
Enterobius	1 (0.5%)	1 (1.2%)	1 (1.5%)	3 (0.9%)	0.4
NA	5	1	0	6
Microsporidia	0 (0%)	0 (0%)	0 (0%)	0 (0%)
NA	5	1	0	6
Hymenolepis	3 (1.6%)	1 (1.2%)	2 (2.9%)	6 (1.7%)	0.7
NA	5	1	0	6
Dietary diversity score	4.04 (2.00-7.00)	4.00 (2.00-6.00)	3.88 (1.00-6.00)	4.00 (1.00-7.00)	0.7
NA	5	0	1	6
Low dietary diversity					0.9
0	138 (72%)	60 (71%)	46 (69%)	244 (71%)
1	54 (28%)	24 (29%)	21 (31%)	99 (29%)
NA	5	0	1	6
Animal source foods					0.3
0	19 (9.8%)	4 (4.8%)	7 (10%)	30 (8.7%)
1	175 (90%)	80 (95%)	60 (90%)	315 (91%)
NA	3	0	1	4
ompC	16 (8.7%)	3 (3.7%)	7 (11%)	26 (7.9%)	0.2
NA	13	3	3	19
ipaH	148 (80%)	69 (85%)	55 (85%)	272 (82%)	0.6
NA	13	3	3	19
estla	10 (5.4%)	4 (4.9%)	6 (9.2%)	20 (6.1%)	0.5
NA	13	3	3	19
eltB	59 (32%)	24 (30%)	19 (29%)	102 (31%)	0.9
NA	13	3	3	19
AggR	58 (32%)	27 (33%)	16 (25%)	101 (31%)	0.5
NA	13	3	3	19
aaiC	35 (19%)	22 (27%)	14 (22%)	71 (22%)	0.3
NA	13	3	3	19
bfpA	24 (13%)	11 (14%)	13 (20%)	48 (15%)	0.4
NA	13	3	3	19
eae	67 (36%)	34 (42%)	24 (37%)	125 (38%)	0.7
NA	13	3	3	19
cadF	21 (11%)	13 (16%)	12 (18%)	46 (14%)	0.3
NA	13	3	3	19
cta	0 (0%)	1 (1.2%)	0 (0%)	1 (0.3%)	0.4
NA	13	3	3	19
Number of enteropathogen genes	2.38 (0.00-7.00)	2.57 (0.00-7.00)	2.55 (0.00-7.00)	2.46 (0.00-7.00)	0.7
NA	13	3	3	19
CRP level cat					0.006
normal	179 (92%)	75 (91%)	49 (78%)	303 (89%)
elevated	16 (8.2%)	7 (8.5%)	14 (22%)	37 (11%)
NA	2	2	5	9
AAT level					0.2
normal	145 (79%)	60 (74%)	45 (68%)	250 (76%)
elevated	38 (21%)	21 (26%)	21 (32%)	80 (24%)
NA	14	3	2	19
AATwet_cat					0.13
normal	152 (83%)	61 (75%)	48 (73%)	261 (79%)
elevated	31 (17%)	20 (25%)	18 (27%)	69 (21%)
NA	14	3	2	19
AATdry_cat					0.089
normal	157 (90%)	72 (91%)	50 (81%)	279 (89%)
elevated	17 (9.8%)	7 (8.9%)	12 (19%)	36 (11%)
NA	23	5	6	34
Calprotectine level cat (wet)					0.016
normal	129 (68%)	53 (65%)	32 (48%)	214 (64%)
elevated	60 (32%)	29 (35%)	34 (52%)	123 (36%)
NA	8	2	2	12
Alanine	359 (174-862)	384 (145-807)	330 (171-635)	360 (145-862)	0.3
NA	26	7	14	47
Citruline	25 (11-87)	24 (7-45)	23 (12-46)	25 (7-87)	0.1
NA	26	7	14	47
Valine	176 (91-267)	170 (114-262)	155 (104-227)	171 (91-267)	<0.001
NA	26	7	14	47
Isoleucine	48 (28-87)	46 (23-82)	42 (30-58)	47 (23-87)	<0.001
NA	26	7	14	47
Leucine	83 (46-132)	79 (49-144)	72 (55-117)	80 (46-144)	<0.001
NA	26	7	15	48
Citruline cat					0.4
normal	170 (99%)	76 (99%)	53 (98%)	299 (99%)
elevated	1 (0.6%)	1 (1.3%)	1 (1.9%)	3 (1.0%)
NA	26	7	14	47
1 n (%); Mean (Minimum-Maximum)
2 Fisher's exact test; Kruskal-Wallis rank sum test; Pearson's Chi-squared test
