## Supplemental table 2 for "Child nutrition, neurodevelopment and fecal microbiota in children aged 24-60 months old in Madagascar: results from the AFRIBIOTA cross-sectional study"

### Sheet: Results_lm_score_univariate
SUPPL TABLE 2. Differences in development score per domain and overall according to diverse exposures (N = 349).
Domain	Variable	Mean Difference	Lower bound of CI	Higher bound of CI	P-value
Overall	Number of people in household	-0.471333	-2.39634	1.45367	0.630414
Overall	Cumulated household weekly income	7.33677e-05	4.49158e-06	0.000142244	0.0368883
Overall	Running water	6.30821	-3.94133	16.5578	0.226908
Overall	Treated drinking water	10.6383	3.83578	17.4407	0.00226551
Overall	Drinkable water exclusive consumption	-20.6225	-62.4566	21.2116	0.33294
Overall	Number of rooms	10.2625	4.92048	15.6045	0.000185675
Overall	Maternal age at first pregnancy	1.47983	0.533759	2.42591	0.00226189
Overall	Maternal age at first pregnancy >15	8.91139	-1.74014	19.5629	0.100769
Overall	Working mother	-1.33663	-7.89407	5.22082	0.688735
Overall	Undernourished mother	-10.0518	-18.6802	-1.42344	0.0225487
Overall	Gender	2.78203	-3.56042	9.12447	0.388887
Overall	Age	0.167756	-0.125639	0.46115	0.261544
Overall	Height-for-Age z-score	9.13612	6.39395	11.8783	2.04151e-10
Overall	Weight-for-Age z-score	8.46698	5.14725	11.7867	8.42213e-07
Overall	Height	0.908177	0.509909	1.30644	9.92595e-06
Overall	Weight	2.95719	1.57022	4.34416	3.49102e-05
Overall	Living with mother	-7.72566	-26.662	11.2106	0.422855
Overall	Ferritine	0.0378823	-0.040873	0.116638	0.344752
Overall	Low ferritine	-2.45579	-9.41081	4.49924	0.487827
Overall	Currently breastfed	-10.281	-21.6852	1.12317	0.0770865
Overall	Weaning age	0.255117	-0.162276	0.672511	0.23005
Overall	Exclusive breastfeeding before 6 months	-1.17006	-7.86716	5.52704	0.731336
Overall	Birth mode	3.11212	-8.35231	14.5766	0.593739
Overall	Haemoglobin	3.5695	0.687507	6.45148	0.0153553
Overall	Low haemoglobin	-2.14344	-9.69512	5.40823	0.577011
Overall	Dietary diversity score (DDS)	3.0091	-0.19265	6.21086	0.0653821
Overall	Low dietary diversity (DDS < 4)	-0.693285	-7.62651	6.23994	0.844192
Overall	Animal source foods	3.14444	-7.94131	14.2302	0.577272
Overall	Ascaris	-9.20744	-15.5439	-2.871	0.00452299
Overall	Trichuris	-6.12343	-12.6889	0.442068	0.0674499
Overall	Giardiasis	-1.57075	-9.25169	6.1102	0.687761
Overall	Blastocystis	-2.10105	-12.1966	7.99446	0.682537
Overall	Enterobius	-29.7118	-63.9934	4.56984	0.0891527
Overall	Hymenolepis	-3.68299	-28.1318	20.7658	0.76718
Overall	Number of enteropathogen genes	-0.821717	-2.92949	1.28606	0.443679
Overall	CRP level cat	-5.30934	-15.4481	4.82941	0.303719
Overall	AAT level	-2.0995	-9.78188	5.58288	0.591206
Overall	Calprotectine level cat (wet)	-2.19904	-8.91732	4.51925	0.520105
Overall	Alanine	-0.0113602	-0.0377242	0.0150038	0.397132
Overall	Citruline	0.140145	-0.316267	0.596557	0.546128
Overall	Valine	0.123582	0.0116581	0.235506	0.0305717
Overall	Isoleucine	0.18971	-0.15634	0.53576	0.281527
Overall	Leucine	0.318199	0.109831	0.526567	0.00287865
Overall	Citruline cat	-10.2375	-44.1684	23.6935	0.553131
Overall	Birth size (reported) 2	2.75971	-5.8027	11.3221	0.526544
Overall	Birth size (reported) 3	8.82444	0.348548	17.3003	0.0413418
Overall	Maternal marital status 2	-3.95693	-12.6152	4.70138	0.369345
Overall	Maternal marital status 3	-7.4931	-18.6076	3.62143	0.185716
Overall	Family economic status 2	8.41209	1.74118	15.083	0.0136056
Overall	Family economic status 3	14.6954	-0.45454	29.8454	0.0572404
Overall	Maternal education level cat 2	6.71053	-12.1378	25.5589	0.484223
Overall	Maternal education level cat 4	27.9118	7.14234	48.6812	0.00858839
Overall	Maternal education level cat 3	16.8514	-2.01271	35.7154	0.079801
Comm	Number of people in household	0.120733	-0.396044	0.63751	0.646162
Comm	Cumulated household weekly income	1.57172e-05	-2.81526e-06	3.42496e-05	0.0962077
Comm	Running water	1.36616	-1.38732	4.11965	0.329815
Comm	Treated drinking water	2.40371	0.570364	4.23705	0.0103282
Comm	Drinkable water exclusive consumption	-8.56772	-19.7767	2.64125	0.133654
Comm	Number of rooms	1.76599	0.314678	3.21731	0.0172295
Comm	Maternal age at first pregnancy	0.219603	-0.0372167	0.476422	0.0935045
Comm	Maternal age at first pregnancy >15	1.15177	-1.72105	4.0246	0.430911
Comm	Working mother	-1.16045	-2.91826	0.597353	0.194996
Comm	Undernourished mother	-1.59029	-3.92093	0.740348	0.180442
Comm	Gender	0.953525	-0.747932	2.65498	0.271121
Comm	Age	-0.137902	-0.215451	-0.0603532	0.000530659
Comm	Height-for-Age z-score	0.745533	-0.0308301	1.5219	0.0597632
Comm	Weight-for-Age z-score	0.469992	-0.45159	1.39157	0.316536
Comm	Height	-0.100688	-0.210142	0.00876542	0.0712675
Comm	Weight	-0.382261	-0.761766	-0.00275509	0.0483689
Comm	Living with mother	-2.07817	-7.16154	3.00519	0.421905
Comm	Ferritine	-0.00903653	-0.0303368	0.0122637	0.404599
Comm	Low ferritine	2.05983	0.190856	3.92881	0.0308651
Comm	Currently breastfed	0.640841	-2.43367	3.71535	0.68209
Comm	Weaning age	-0.00511727	-0.118135	0.107901	0.929072
Comm	Exclusive breastfeeding before 6 months	-0.960175	-2.75543	0.835084	0.293561
Comm	Birth mode	0.647582	-2.43568	3.73085	0.679788
Comm	Haemoglobin	-0.633497	-1.41533	0.148333	0.111915
Comm	Low haemoglobin	1.78273	-0.247925	3.81338	0.0851095
Comm	Dietary diversity score (DDS)	0.292475	-0.581193	1.16614	0.510682
Comm	Low dietary diversity (DDS < 4)	0.0254181	-1.85835	1.90919	0.978842
Comm	Animal source foods	0.130159	-2.89367	3.15399	0.932578
Comm	Ascaris	-3.61535	-5.28484	-1.94586	2.65319e-05
Comm	Trichuris	-1.87732	-3.62895	-0.125691	0.0357528
Comm	Giardiasis	-1.32843	-3.37647	0.719602	0.202882
Comm	Blastocystis	-1.31267	-4.00734	1.382	0.338656
Comm	Enterobius	-1.43235	-10.6305	7.76575	0.759565
Comm	Hymenolepis	0.251236	-6.28253	6.78501	0.939755
Comm	Number of enteropathogen genes	0.24099	-0.321308	0.803288	0.39978
Comm	CRP level cat	0.88538	-1.87324	3.644	0.528264
Comm	AAT level	-0.078	-2.11845	1.96245	0.940101
Comm	Calprotectine level cat (wet)	-0.187866	-1.98506	1.60932	0.83721
Comm	Alanine	-0.00638641	-0.0135984	0.000825612	0.0824242
Comm	Citruline	-0.137335	-0.261771	-0.0128985	0.0306474
Comm	Valine	-0.0306312	-0.0614111	0.000148753	0.0511104
Comm	Isoleucine	-0.0910035	-0.185653	0.00364561	0.0594398
Comm	Leucine	-0.0234524	-0.0814089	0.0345042	0.426471
Comm	Citruline cat	-6.49164	-15.7856	2.80232	0.1703
Comm	Birth size (reported) 2	-0.846843	-3.16061	1.46693	0.472086
Comm	Birth size (reported) 3	0.384533	-1.90586	2.67492	0.741435
Comm	Maternal marital status 2	-1.72406	-4.0406	0.592475	0.144153
Comm	Maternal marital status 3	-2.72445	-5.69816	0.249253	0.0724177
Comm	Family economic status 2	1.48674	-0.314578	3.28805	0.105424
Comm	Family economic status 3	3.2409	-0.849969	7.33178	0.120103
Comm	Maternal education level cat 2	-1.51316	-6.65089	3.62458	0.562765
Comm	Maternal education level cat 4	1.29412	-4.36727	6.9555	0.653269
Comm	Maternal education level cat 3	1.02703	-4.11499	6.16905	0.694664
GM	Number of people in household	0.0943038	-0.478381	0.666988	0.746227
GM	Cumulated household weekly income	-1.82489e-06	-2.24545e-05	1.88047e-05	0.861976
GM	Running water	-2.99099	-6.02971	0.0477265	0.0536879
GM	Treated drinking water	0.12662	-1.92408	2.17732	0.903412
GM	Drinkable water exclusive consumption	-1.65994	-14.1188	10.7989	0.79344
GM	Number of rooms	0.931739	-0.686569	2.55005	0.258249
GM	Maternal age at first pregnancy	0.0234446	-0.26156	0.30845	0.871561
GM	Maternal age at first pregnancy >15	-0.378394	-3.55622	2.79943	0.814966
GM	Working mother	1.10407	-0.843828	3.05196	0.265707
GM	Undernourished mother	-2.05885	-4.63305	0.515341	0.116603
GM	Gender	-1.55286	-3.43427	0.328545	0.10542
GM	Age	0.356223	0.2773	0.435146	3.72492e-17
GM	Height-for-Age z-score	2.27662	1.44607	3.10716	1.29581e-07
GM	Weight-for-Age z-score	1.79628	0.791416	2.80115	0.000496497
GM	Height	0.560844	0.454354	0.667334	4.35744e-22
GM	Weight	1.68686	1.30333	2.07039	1.93607e-16
GM	Living with mother	-0.154867	-5.79254	5.4828	0.956943
GM	Ferritine	0.0266796	0.00345219	0.0499071	0.024497
GM	Low ferritine	-2.83579	-4.87886	-0.792712	0.00666032
GM	Currently breastfed	-5.49591	-8.85356	-2.13825	0.00140609
GM	Weaning age	0.0849562	-0.0340739	0.203986	0.161222
GM	Exclusive breastfeeding before 6 months	0.461575	-1.53017	2.45332	0.648819
GM	Birth mode	-0.0762308	-3.48898	3.33652	0.964983
GM	Haemoglobin	1.86423	1.02811	2.70036	1.54388e-05
GM	Low haemoglobin	-3.92032	-6.11446	-1.72618	0.000500236
GM	Dietary diversity score (DDS)	0.939872	-0.0168313	1.89657	0.0541455
GM	Low dietary diversity (DDS < 4)	-1.29487	-3.36304	0.773288	0.218984
GM	Animal source foods	-1.05079	-4.36822	2.26663	0.533688
GM	Ascaris	0.779195	-1.12763	2.68602	0.422094
GM	Trichuris	1.49456	-0.462949	3.45207	0.134083
GM	Giardiasis	-0.547505	-2.83369	1.73868	0.637905
GM	Blastocystis	1.89474	-1.10435	4.89382	0.214847
GM	Enterobius	0.0127451	-10.2353	10.2607	0.99805
GM	Hymenolepis	-0.835312	-8.11338	6.44276	0.821532
GM	Number of enteropathogen genes	-0.662854	-1.28871	-0.0369993	0.0379777
GM	CRP level cat	-2.96744	-5.98164	0.0467516	0.05364
GM	AAT level	-3.129	-5.3438	-0.914197	0.00576301
GM	Calprotectine level cat (wet)	-1.61629	-3.58956	0.356983	0.108076
GM	Alanine	0.00553059	-0.00196599	0.0130272	0.147597
GM	Citruline	0.0217529	-0.108382	0.151888	0.742426
GM	Valine	0.0423401	0.0105532	0.074127	0.00920745
GM	Isoleucine	0.0986064	0.000426509	0.196786	0.0490193
GM	Leucine	0.0678283	0.00810118	0.127555	0.0261655
GM	Citruline cat	-8.93645	-18.5592	0.686294	0.06861
GM	Birth size (reported) 2	2.32372	-0.187674	4.83511	0.0696431
GM	Birth size (reported) 3	4.81084	2.32482	7.29686	0.000167002
GM	Maternal marital status 2	0.936757	-1.64448	3.51799	0.475836
GM	Maternal marital status 3	0.670219	-2.64327	3.98371	0.690996
GM	Family economic status 2	-0.227113	-2.23376	1.77954	0.823972
GM	Family economic status 3	1.64789	-2.90931	6.20509	0.477432
GM	Maternal education level cat 2	-0.486842	-6.24529	5.27161	0.868024
GM	Maternal education level cat 4	1.55882	-4.78654	7.90419	0.629257
GM	Maternal education level cat 3	0.864865	-4.89838	6.62811	0.768041
FM	Number of people in household	-0.284449	-0.96615	0.397253	0.41239
FM	Cumulated household weekly income	2.69732e-05	2.63644e-06	5.13099e-05	0.0299377
FM	Running water	0.724446	-2.91438	4.36327	0.695616
FM	Treated drinking water	1.82724	-0.608252	4.26274	0.140953
FM	Drinkable water exclusive consumption	-1.46686	-16.3102	13.3765	0.846003
FM	Number of rooms	2.10168	0.182965	4.0204	0.0318986
FM	Maternal age at first pregnancy	0.571754	0.238154	0.905353	0.000834005
FM	Maternal age at first pregnancy >15	4.07711	0.321168	7.83305	0.0334613
FM	Working mother	-0.99023	-3.31059	1.33013	0.401845
FM	Undernourished mother	-2.11368	-5.18575	0.958382	0.176843
FM	Gender	0.428666	-1.82076	2.67809	0.70803
FM	Age	-0.0203036	-0.124436	0.0838292	0.701594
FM	Height-for-Age z-score	3.25077	2.27957	4.22197	1.70284e-10
FM	Weight-for-Age z-score	3.18792	2.01707	4.35876	1.55894e-07
FM	Height	0.243917	0.101059	0.386775	0.000871707
FM	Weight	0.857097	0.361512	1.35268	0.000748202
FM	Living with mother	-3.56047	-10.2663	3.14538	0.297081
FM	Ferritine	0.00386282	-0.0243627	0.0320883	0.787946
FM	Low ferritine	-0.466612	-2.95752	2.02429	0.712757
FM	Currently breastfed	-1.79407	-5.84905	2.2609	0.384794
FM	Weaning age	0.0752669	-0.0744496	0.224983	0.323368
FM	Exclusive breastfeeding before 6 months	-0.252505	-2.62591	2.1209	0.834376
FM	Birth mode	3.78302	-0.258874	7.82491	0.0664961
FM	Haemoglobin	0.820727	-0.216274	1.85773	0.120463
FM	Low haemoglobin	-0.735897	-3.43946	1.96767	0.592727
FM	Dietary diversity score (DDS)	0.494472	-0.646549	1.63549	0.394594
FM	Low dietary diversity (DDS < 4)	0.718414	-1.74168	3.17851	0.566076
FM	Animal source foods	2.48889	-1.44534	6.42311	0.214234
FM	Ascaris	-2.88285	-5.12208	-0.643615	0.01178
FM	Trichuris	-2.72137	-5.02897	-0.41378	0.0209503
FM	Giardiasis	0.526999	-2.18059	3.23459	0.702076
FM	Blastocystis	1.5323	-2.02349	5.0881	0.397245
FM	Enterobius	-8.61471	-20.7156	3.48619	0.162338
FM	Hymenolepis	-5.29871	-13.8995	3.30209	0.226436
FM	Number of enteropathogen genes	0.342791	-0.392935	1.07852	0.36004
FM	CRP level cat	-3.57702	-7.15354	-0.000507578	0.0499677
FM	AAT level	0.555	-2.17385	3.28385	0.689344
FM	Calprotectine level cat (wet)	-0.555239	-2.93918	1.82871	0.647145
FM	Alanine	-0.00534002	-0.0148475	0.00416748	0.269915
FM	Citruline	0.158126	-0.00572311	0.321975	0.0585018
FM	Valine	0.0569067	0.0167106	0.0971028	0.00567594
FM	Isoleucine	0.0906656	-0.0340501	0.215381	0.153579
FM	Leucine	0.128097	0.053168	0.203026	0.00086736
FM	Citruline cat	5.08584	-7.15428	17.326	0.414192
FM	Birth size (reported) 2	1.54692	-1.50194	4.59577	0.319006
FM	Birth size (reported) 3	1.60595	-1.41211	4.624	0.296016
FM	Maternal marital status 2	-0.625679	-3.69633	2.44498	0.688838
FM	Maternal marital status 3	-2.34483	-6.28658	1.59692	0.242797
FM	Family economic status 2	3.15587	0.792246	5.51949	0.00902076
FM	Family economic status 3	4.63087	-0.73703	9.99877	0.0906357
FM	Maternal education level cat 2	3.63553	-3.00065	10.2717	0.281989
FM	Maternal education level cat 4	11.5353	4.22274	18.8478	0.00207749
FM	Maternal education level cat 3	7.21216	0.570452	13.8539	0.0334009
PS	Number of people in household	-0.365602	-1.13431	0.403103	0.350213
PS	Cumulated household weekly income	3.28248e-05	5.36515e-06	6.02844e-05	0.0192773
PS	Running water	6.0842	2.02944	10.139	0.00338031
PS	Treated drinking water	4.99204	2.28718	7.69689	0.000326155
PS	Drinkable water exclusive consumption	1.4611	-15.2817	18.2039	0.863822
PS	Number of rooms	3.46184	1.31407	5.60961	0.00165901
PS	Maternal age at first pregnancy	0.690155	0.31371	1.0666	0.000356981
PS	Maternal age at first pregnancy >15	3.58201	-0.677239	7.84127	0.099011
PS	Working mother	0.493788	-2.12969	3.11726	0.711462
PS	Undernourished mother	-3.71429	-7.1618	-0.266768	0.0348011
PS	Gender	0.219298	-2.31836	2.75696	0.865134
PS	Age	-0.273972	-0.387837	-0.160107	3.23562e-06
PS	Height-for-Age z-score	1.87312	0.728206	3.01803	0.00141352
PS	Weight-for-Age z-score	2.10231	0.746208	3.45841	0.00247176
PS	Height	-0.122132	-0.285358	0.0410939	0.14202
PS	Weight	-0.207702	-0.775519	0.360114	0.472349
PS	Living with mother	-1.07817	-8.65308	6.49674	0.779685
PS	Ferritine	-0.00422511	-0.0360923	0.0276421	0.794412
PS	Low ferritine	0.531405	-2.28085	3.34366	0.710364
PS	Currently breastfed	0.897737	-3.68009	5.47557	0.699952
PS	Weaning age	-0.0515393	-0.223132	0.120054	0.554981
PS	Exclusive breastfeeding before 6 months	-0.0518347	-2.72908	2.62541	0.969646
PS	Birth mode	-1.57244	-6.15615	3.01128	0.5003
PS	Haemoglobin	0.229133	-0.94252	1.40079	0.700726
PS	Low haemoglobin	2.88703	-0.143162	5.91723	0.0617831
PS	Dietary diversity score (DDS)	0.377746	-0.931812	1.6873	0.570835
PS	Low dietary diversity (DDS < 4)	1.25431	-1.5657	4.07431	0.382258
PS	Animal source foods	0.488889	-4.02683	5.00461	0.831497
PS	Ascaris	-4.23641	-6.7577	-1.71512	0.0010508
PS	Trichuris	-2.88553	-5.50318	-0.267889	0.0308314
PS	Giardiasis	-0.924129	-3.99158	2.14332	0.553855
PS	Blastocystis	-5.62272	-9.61185	-1.6336	0.00586956
PS	Enterobius	-11.6235	-25.3204	2.0733	0.0959942
PS	Hymenolepis	1.84372	-7.92211	11.6095	0.710611
PS	Number of enteropathogen genes	0.156386	-0.690361	1.00313	0.716595
PS	CRP level cat	1.90804	-2.21413	6.0302	0.363222
PS	AAT level	2.651	-0.399023	5.70102	0.0882377
PS	Calprotectine level cat (wet)	1.06075	-1.61214	3.73364	0.435566
PS	Alanine	-0.0119222	-0.0225655	-0.00127897	0.0282567
PS	Citruline	-0.0428884	-0.228457	0.14268	0.649568
PS	Valine	0.0139922	-0.0318309	0.0598154	0.548357
PS	Isoleucine	0.0217102	-0.119201	0.162622	0.761951
PS	Leucine	0.069554	-0.0160457	0.155154	0.110868
PS	Citruline cat	-3.19509	-16.9905	10.6003	0.648879
PS	Birth size (reported) 2	-0.0802348	-3.52011	3.35964	0.963435
PS	Birth size (reported) 3	1.75158	-1.65354	5.1567	0.312366
PS	Maternal marital status 2	-0.460308	-3.92895	3.00833	0.794237
PS	Maternal marital status 3	0.0940439	-4.35859	4.54668	0.966888
PS	Family economic status 2	4.24354	1.58533	6.90176	0.00183584
PS	Family economic status 3	4.26438	-1.77255	10.3013	0.165621
PS	Maternal education level cat 2	6.46842	-1.00805	13.9449	0.0897143
PS	Maternal education level cat 4	14.8647	6.62621	23.1032	0.000441092
PS	Maternal education level cat 3	8.87703	1.39432	16.3597	0.0202049
PES	Number of people in household	-0.0409953	-0.627661	0.54567	0.890764
PES	Cumulated household weekly income	-9.0535e-08	-2.12039e-05	2.10229e-05	0.993276
PES	Running water	1.16286	-1.96401	4.28972	0.465001
PES	Treated drinking water	1.33782	-0.757972	3.43362	0.210144
PES	Drinkable water exclusive consumption	-10.4236	-23.1388	2.29153	0.107792
PES	Number of rooms	2.02347	0.376599	3.67034	0.0161821
PES	Maternal age at first pregnancy	-0.0127034	-0.305005	0.279598	0.931929
PES	Maternal age at first pregnancy >15	0.831825	-2.42633	4.08998	0.615879
PES	Working mother	-0.690772	-2.68982	1.30827	0.497184
PES	Undernourished mother	-0.532445	-3.16961	2.10472	0.691516
PES	Gender	2.80887	0.897338	4.7204	0.00409326
PES	Age	0.247304	0.161645	0.332962	2.87722e-08
PES	Height-for-Age z-score	0.972889	0.0932346	1.85254	0.0302832
PES	Weight-for-Age z-score	0.894657	-0.148516	1.93783	0.092539
PES	Height	0.32847	0.208579	0.44836	1.31373e-07
PES	Weight	1.00989	0.59008	1.4297	3.2511e-06
PES	Living with mother	-0.889381	-6.66322	4.88446	0.7621
PES	Ferritine	0.0208888	-0.00311347	0.0448911	0.0878418
PES	Low ferritine	-1.69504	-3.81486	0.424773	0.11669
PES	Currently breastfed	-4.94343	-8.39436	-1.49249	0.00511781
PES	Weaning age	0.151551	0.025602	0.2775	0.0185128
PES	Exclusive breastfeeding before 6 months	-0.41884	-2.45909	1.62141	0.686633
PES	Birth mode	0.367925	-3.12751	3.86336	0.836109
PES	Haemoglobin	1.28674	0.408721	2.16476	0.00419472
PES	Low haemoglobin	-2.11171	-4.41032	0.186904	0.0716421
PES	Dietary diversity score (DDS)	0.977826	0.00606979	1.94958	0.048594
PES	Low dietary diversity (DDS < 4)	-1.51776	-3.61748	0.581958	0.156002
PES	Animal source foods	1.04921	-2.32387	4.42229	0.541068
PES	Ascaris	0.676971	-1.27313	2.62707	0.495185
PES	Trichuris	-0.0421648	-2.05018	1.96585	0.967079
PES	Giardiasis	0.747437	-1.58943	3.0843	0.529692
PES	Blastocystis	1.44678	-1.62264	4.51619	0.354517
PES	Enterobius	-8.01863	-18.4616	2.42433	0.131888
PES	Hymenolepis	0.391691	-7.05004	7.83342	0.917604
PES	Number of enteropathogen genes	-0.907244	-1.54595	-0.268532	0.00550714
PES	CRP level cat	-1.51869	-4.60175	1.56438	0.333274
PES	AAT level	-2.0505	-4.38272	0.281718	0.0846436
PES	Calprotectine level cat (wet)	-0.844313	-2.89586	1.20723	0.418775
PES	Alanine	0.00678578	-0.00115904	0.0147306	0.0938402
PES	Citruline	0.145314	0.00819892	0.282428	0.0378619
PES	Valine	0.0409517	0.00715894	0.0747445	0.0177094
PES	Isoleucine	0.0696272	-0.0349239	0.174178	0.191012
PES	Leucine	0.0750959	0.0117454	0.138446	0.0203224
PES	Citruline cat	3.34002	-6.91988	13.5999	0.52225
PES	Birth size (reported) 2	-0.274076	-2.90195	2.35379	0.837586
PES	Birth size (reported) 3	0.271544	-2.32977	2.87286	0.837446
PES	Maternal marital status 2	-2.1347	-4.7619	0.492498	0.110924
PES	Maternal marital status 3	-3.18809	-6.56058	0.184406	0.0638334
PES	Family economic status 2	-0.19061	-2.24716	1.86594	0.855457
PES	Family economic status 3	0.967723	-3.7028	5.63824	0.683873
PES	Maternal education level cat 2	-1.47237	-7.3802	4.43547	0.624299
PES	Maternal education level cat 4	-1.34118	-7.85116	5.1688	0.685562
PES	Maternal education level cat 3	-1.12973	-7.04249	4.78303	0.707284
