## Supplemental table 3 for "Child nutrition, neurodevelopment and fecal microbiota in children aged 24-60 months old in Madagascar: results from the AFRIBIOTA cross-sectional study"

### Sheet: TABLE2.Results_lm_stunting_scor
SUPPL TABLE 3. Differences in development score per domain and overall according to the fecal microbiota clusters determined through hierarchical clustering in univariate analyses (N = 317).
	Cluster 1, N = 1421	Cluster 2, N = 1751	Overall, N = 3171	p-value2
Overall development score	242 (120-300)	245 (160-300)	243 (120-300)	0.6
Communication score	51 (30-60)	51 (25-60)	51 (25-60)	0.7
Personal-Social score	40 (10-60)	42 (10-60)	41 (10-60)	0.5
Cognition-Problem Solving score	49 (15-60)	49 (25-60)	49 (15-60)	0.7
Fine Motor score	48 (10-60)	49 (15-60)	48 (10-60)	0.5
Gross Motor score	53 (20-60)	53 (18-60)	53 (18-60)	>0.9
1 Mean (Minimum-Maximum)
2 Wilcoxon rank sum test
