## Supplemental table 4 for "Child nutrition, neurodevelopment and fecal microbiota in children aged 24-60 months old in Madagascar: results from the AFRIBIOTA cross-sectional study"

### Sheet: CFAs_Goodness_of_fit
SUPPL TABLE 4. Standard and robust estimation of goodness of fit for different measurement models using confirmatory factor analysis (top table) and for different structural and measurement models using structural equation modeling (bottom table).
CFA: confirmatory factor analysis; SES: socioeconomic status; ML: maximum likelihood; DWLS: diagonally weighted least squares; CFI: comparative fit index; TLI: Tucker-Lewis index; RMSEA: root mean square error of approximation; SRMR: standardized root mean square residual.
				Standard									Robust
Measurement models (CFA)		Estimator	Number of parameters	chisquare (model-implied var-cov matrix)	degrees of freedom	chisquare p-value (model-implied var-cov matrix)	chisquare p-value (versus null model)	CFI	TLI	RMSEA	p-value RMSEA <= 0.05	SRMR	chisquare (model-implied var-cov matrix)	chisquare p-value (model-implied var-cov matrix)	chisquare p-value (versus null model)	CFI	TLI	RMSEA	p-value RMSEA <= 0.05
Neurodevelopment		ML	10	22.8342	5	0.000363116	0	0.869193	0.738385	0.106075	0.015601	0.0604604	24.6579	0.000162202	0	0.840223	0.680447	0.111366	0.0113644
SES		DWLS	15	9.70538	5	0.0840267	0	0.988993	0.977985	0.0551865	0.368819	0.0565922	12.4579	0.0290245	0	0.979404	0.958809	0.0694775	0.210398
BCAA		ML	8	15.8564	2	0.000360437	0	0.982502	0.947505	0.159305	0.00481934	0.0275387	14.2559	0.00080238	0	0.98227	0.946809	0.149822	0.00655424
Neurodevelopment + SES		DWLS	31	52.1347	34	0.0241103	0	0.972509	0.963615	0.0415467	0.718156	0.0617025	64.1712	0.00133035	0	0.938606	0.918743	0.0535893	0.360632
Neurodevelopment + SES + BCAA		DWLS	45	116.112	74	0.00128479	0	0.964445	0.956277	0.0463411	0.630266	0.0687054	127.984	0.000100132	0	0.922938	0.905235	0.052468	0.378268
				Standard									Robust
Structural model (SEM)	Microbiota characterization	Estimator	Number of parameters	chisquare (model-implied var-cov matrix)	degrees of freedom	chisquare p-value (model-implied var-cov matrix)	chisquare p-value (versus null model)	CFI	TLI	RMSEA	p-value RMSEA <= 0.05	SRMR	chisquare (model-implied var-cov matrix)	chisquare p-value (model-implied var-cov matrix)	chisquare p-value (versus null model)	CFI	TLI	RMSEA	p-value RMSEA <= 0.05
Simplest model	PC1	DWLS	33	89.6375	52	0.000918604	0	0.934257	0.943107	0.0483982	0.541095	0.0645009	97.9321	0.000121679	0	0.898149	0.91186	0.0534659	0.344356
Simplest model	shannon	DWLS	33	89.8516	52	0.000873865	0	0.936804	0.945311	0.0485357	0.535793	0.064593	97.9118	0.000122305	0	0.901999	0.915192	0.0534541	0.344797
Simplest model	clusters	DWLS	33	89.7095	52	0.000903321	0	0.934017	0.942899	0.0484445	0.539312	0.0641542	98.439	0.000106946	0	0.89667	0.910579	0.0537602	0.333399
Simple model	PC1	DWLS	39	72.3703	51	0.0261487	0	0.970238	0.961485	0.0368249	0.872653	0.0606414	87.2113	0.00119225	0	0.929527	0.9088	0.0479355	0.557848
Simple model	shannon	DWLS	39	74.4484	51	0.0177546	0	0.967635	0.958116	0.0385738	0.839598	0.0614816	89.948	0.000626497	0	0.92503	0.90298	0.0497139	0.489573
Simple model	clusters	DWLS	38	71.6111	51	0.0299992	0	0.971352	0.962926	0.0361648	0.883582	0.0610931	87.2268	0.00118799	0	0.930035	0.909457	0.0479458	0.557461
Complex SEM	PC1	DWLS	58	287.683	158	1.32901e-09	0	0.885398	0.912961	0.0566229	0.144247	0.054079	278.341	1.12285e-08	0	0.820438	0.863624	0.0545454	0.23213
Complex SEM	shannon	DWLS	58	288.778	158	1.02938e-09	0	0.886037	0.913446	0.0568615	0.135743	0.0544574	279.821	8.05052e-09	0	0.819805	0.863143	0.0548799	0.216366
Complex SEM	clusters	DWLS	57	326.052	158	9.52571e-14	0	0.861105	0.89451	0.0644574	0.00935912	0.0638334	309.189	7.29572e-12	0	0.790208	0.840664	0.0611381	0.0362248
Complex path analysis	PC1	ML	16	37.1371	11	0.000109293	1.66533e-14	0.723948	0.397705	0.095414	0.0133319	0.0496673	36.0182	0.000168062	3.4861e-14	0.730629	0.412281	0.0933493	0.0160687
Complex path analysis	shannon	ML	16	37.7229	11	8.71235e-05	4.996e-15	0.726194	0.402605	0.0964772	0.0116151	0.050975	37.1569	0.000108461	5.9508e-14	0.71432	0.376699	0.0954501	0.01276
Complex path analysis	clusters	DWLS	18	39.5308	11	4.30237e-05	0.000199489	0	0.532987	0.0998789	0.00744204	0.00693523	38.942	5.41888e-05	0.000262752	0	0.526186	0.098843	0.00858356
