## Supplemental table 5 for "Child nutrition, neurodevelopment and fecal microbiota in children aged 24-60 months old in Madagascar: results from the AFRIBIOTA cross-sectional study"

### Sheet: SEMs_parameters_estimates
SUPPL TABLE 5. Parameter estimates of different structural models using either structural equation modelling or path analysis (without latent variables).
The microbiome was characterized using alternatively one of three data reduction approaches: 1) Shannon 𝜶-diversity index, 2) first principal component of the PCoA, 3) clusters resulting from a hierarchical clustering.
Neurodevelopment, SES and BCAA are latent constructs.
PC: principal component; HAZ: Height-for-Age Z-score; SES: socioeconomic status; BCAA: branched-chain amino acids; AAT: 𝜶-anti-trypsin.
Structural model	Microbiome characterization	Endogenous variable (Y)	Exogenous variable (X)	Estimate	Standard error	z	pvalue	Standardized estimate on latent variables' standard deviations	Standardized estimate on all variables' standard deviations
Simplest model	PC1	Neurodevelopment	HAZ (cont.)	1.39188	0.300244	4.63583	3.55514e-06	0.380914	0.408949
Simplest model	PC1	Neurodevelopment	PC1	-0.00933839	0.025895	-0.360625	0.71838	-0.00255563	-0.0263544
Simplest model	PC1	Neurodevelopment	SES	2.40804	0.583274	4.12848	3.65166e-05	0.46712	0.46712
Simplest model	Shannon index	Neurodevelopment	HAZ (cont.)	1.37641	0.300846	4.57515	4.75876e-06	0.374663	0.402237
Simplest model	Shannon index	Neurodevelopment	Shannon index	0.525023	0.471707	1.11303	0.265696	0.142912	0.0655945
Simplest model	Shannon index	Neurodevelopment	SES	2.41333	0.582418	4.14364	3.4183e-05	0.469985	0.469985
Simplest model	Clusters	Neurodevelopment	HAZ (cont.)	1.3906	0.303624	4.58	4.64966e-06	0.381562	0.409644
Simplest model	Clusters	Neurodevelopment	Clusters	0.547774	0.508191	1.07789	0.281083	0.150302	0.0748703
Simplest model	Clusters	Neurodevelopment	SES	2.45922	0.593733	4.14195	3.44359e-05	0.473677	0.473677
Simple model	PC1	Neurodevelopment	HAZ (cont.)	1.13726	0.281618	4.03828	5.38436e-05	0.332498	0.356393
Simple model	PC1	Neurodevelopment	PC1	-0.0186405	0.0244132	-0.763542	0.44514	-0.00544989	-0.0561103
Simple model	PC1	Neurodevelopment	SES	2.25986	0.558019	4.04979	5.12626e-05	0.475084	0.475084
Simple model	PC1	HAZ (cont.)	SES	0.17913	0.105032	1.70548	0.088105	0.128803	0.120167
Simple model	PC2	PC1	SES	0.515137	1.01981	0.505131	0.613467	0.370409	0.0359772
Simple model	Shannon index	Neurodevelopment	HAZ (cont.)	1.11994	0.279767	4.0031	6.25169e-05	0.333261	0.357211
Simple model	Shannon index	Neurodevelopment	Shannon index	0.785148	0.459811	1.70754	0.0877212	0.233637	0.107063
Simple model	Shannon index	Neurodevelopment	SES	2.21424	0.551637	4.01394	5.97139e-05	0.475051	0.475051
Simple model	Shannon index	HAZ (cont.)	SES	0.178433	0.104835	1.70204	0.0887484	0.128647	0.120022
Simple model	Shannon index	Shannon index	SES	-0.0153002	0.05123	-0.298658	0.765201	-0.0110312	-0.0240729
Simple model	Clusters	Neurodevelopment	HAZ (cont.)	1.1353	0.280837	4.04255	5.28734e-05	0.33207	0.355934
Simple model	Clusters	Neurodevelopment	Clusters	0.444099	0.310254	1.43141	0.152314	0.129897	0.129897
Simple model	Clusters	Neurodevelopment	SES	2.30156	0.569465	4.04162	5.30841e-05	0.483288	0.483288
Simple model	Clusters	HAZ (cont.)	SES	0.180517	0.105619	1.70913	0.0874273	0.129593	0.120904
Simple model	Clusters	Clusters	SES	-0.108669	0.132768	-0.818492	0.413077	-0.0780139	-0.0780139
Complex SEM	PC1	HAZ (cont.)	Hemoglobin level	0.265372	0.0605889	4.37988	1.18747e-05	0.265372	0.294787
Complex SEM	PC1	HAZ (cont.)	PC1	-0.00357402	0.00600598	-0.595076	0.551793	-0.00357402	-0.0362496
Complex SEM	PC1	HAZ (cont.)	SES	0.131187	0.101969	1.28654	0.198255	0.0856118	0.0859333
Complex SEM	PC1	HAZ (cont.)	BCAA	0.0577075	0.0171597	3.36297	0.000771078	0.199617	0.200366
Complex SEM	PC1	Neurodevelopment	SES	5.3336	1.11248	4.79433	1.63219e-06	0.422208	0.422208
Complex SEM	PC1	Neurodevelopment	HAZ (cont.)	2.83927	0.684704	4.14671	3.37293e-05	0.344405	0.343116
Complex SEM	PC1	Neurodevelopment	PC1	-0.0192129	0.0574683	-0.334322	0.738136	-0.00233054	-0.0235492
Complex SEM	PC1	Neurodevelopment	AAT level (cat.)	-0.204763	1.55016	-0.132092	0.894912	-0.0248379	-0.0106473
Complex SEM	PC1	Neurodevelopment	Age	-0.06562	0.0668095	-0.982196	0.326003	-0.00795975	-0.0856274
Complex SEM	PC1	Neurodevelopment	Reported birth size	1.14797	1.5739	0.729374	0.465773	0.139249	0.0552301
Complex SEM	PC2	PC1	BCAA	-0.260486	0.14292	-1.82261	0.0683632	-0.90105	-0.0891723
Complex SEM	Shannon index	HAZ (cont.)	Hemoglobin level	0.265286	0.0605542	4.38097	1.18153e-05	0.265286	0.295174
Complex SEM	Shannon index	HAZ (cont.)	Shannon index	0.0836385	0.0944531	0.885502	0.375886	0.0836385	0.0370361
Complex SEM	Shannon index	HAZ (cont.)	SES	0.125467	0.102504	1.22402	0.220947	0.081805	0.0822465
Complex SEM	Shannon index	HAZ (cont.)	BCAA	0.0607107	0.0175365	3.46195	0.000536269	0.209758	0.210891
Complex SEM	Shannon index	Neurodevelopment	SES	5.42823	1.12311	4.8332	1.34355e-06	0.423572	0.423572
Complex SEM	Shannon index	Neurodevelopment	HAZ (cont.)	2.92976	0.685372	4.27471	1.91389e-05	0.350631	0.348748
Complex SEM	Shannon index	Neurodevelopment	Shannon index	2.14089	0.923358	2.31859	0.0204171	0.256219	0.112848
Complex SEM	Shannon index	Neurodevelopment	AAT level (cat.)	-0.197267	1.56907	-0.125722	0.899952	-0.0236087	-0.0101204
Complex SEM	Shannon index	Neurodevelopment	Age	-0.065673	0.0676587	-0.97065	0.331722	-0.00785966	-0.0845507
Complex SEM	Shannon index	Neurodevelopment	Reported birth size	1.1762	1.59415	0.737823	0.460622	0.140767	0.055832
Complex SEM	Shannon index	Shannon index	BCAA	-0.0142113	0.00557077	-2.55105	0.0107399	-0.0491008	-0.111482
Complex SEM	Clusters	HAZ (cont.)	Hemoglobin level	0.264603	0.0604833	4.37482	1.21534e-05	0.264603	0.294815
Complex SEM	Clusters	HAZ (cont.)	Clusters	0.0464078	0.0786698	0.589906	0.555254	0.0464078	0.0467217
Complex SEM	Clusters	HAZ (cont.)	SES	0.121607	0.101866	1.1938	0.232558	0.0790632	0.079598
Complex SEM	Clusters	HAZ (cont.)	BCAA	0.0560957	0.0174325	3.21788	0.00129143	0.222043	0.223545
Complex SEM	Clusters	Neurodevelopment	SES	5.43321	1.12186	4.84303	1.27875e-06	0.426615	0.426615
Complex SEM	Clusters	Neurodevelopment	HAZ (cont.)	2.95202	0.673876	4.38065	1.18323e-05	0.356518	0.354123
Complex SEM	Clusters	Neurodevelopment	Clusters	0.876517	0.767191	1.1425	0.253245	0.105858	0.105858
Complex SEM	Clusters	Neurodevelopment	AAT level (cat.)	-0.212202	1.55919	-0.136097	0.891745	-0.0256278	-0.010986
Complex SEM	Clusters	Neurodevelopment	Age	-0.066155	0.0671512	-0.985165	0.324543	-0.00798961	-0.0859486
Complex SEM	Clusters	Neurodevelopment	Reported birth size	1.16216	1.58298	0.734158	0.462852	0.140355	0.0556689
Complex SEM	Clusters	Clusters	BCAA	-0.0603016	0.0151305	-3.98544	6.73546e-05	-0.238691	-0.238691
Complex path analysis	PC1	HAZ (cont.)	Maternal age at first pregnancy	0.0262144	0.0201677	1.29982	0.193663	0.0262144	0.0769289
Complex path analysis	PC1	HAZ (cont.)	Number of rooms	-0.0109416	0.114509	-0.0955517	0.923877	-0.0109416	-0.00653612
Complex path analysis	PC1	HAZ (cont.)	Hemoglobin level	0.199481	0.0556405	3.58518	0.000336851	0.199481	0.210043
Complex path analysis	PC1	HAZ (cont.)	PC1	-0.00619917	0.00537004	-1.1544	0.248337	-0.00619917	-0.0594587
Complex path analysis	PC1	HAZ (cont.)	Leucine	0.0154301	0.00397599	3.88083	0.000104101	0.0154301	0.234805
Complex path analysis	PC1	PC1	Leucine	-0.04613	0.0426339	-1.082	0.279251	-0.04613	-0.0731879
Complex path analysis	PC1	Overall score	Number of rooms	9.2234	2.68374	3.43677	0.000588703	9.2234	0.194959
Complex path analysis	PC1	Overall score	Maternal age at first pregnancy	0.439867	0.588489	0.747452	0.454791	0.439867	0.0456754
Complex path analysis	PC1	Overall score	HAZ (cont.)	8.89169	1.55516	5.71752	1.08089e-08	8.89169	0.314626
Complex path analysis	PC1	Overall score	PC1	-0.0825629	0.155853	-0.52975	0.596285	-0.0825629	-0.0280206
Complex path analysis	PC1	Overall score	AAT level (cat.)	0.703767	4.00608	0.175675	0.860549	0.703767	0.0101198
Complex path analysis	PC1	Overall score	Age	-0.0515849	0.170623	-0.302333	0.762398	-0.0515849	-0.0185894
Complex path analysis	PC1	Overall score	Reported birth size	-1.28659	4.7167	-0.272772	0.785028	-1.28659	-0.0171425
Complex path analysis	Shannon index	HAZ (cont.)	Maternal age at first pregnancy	0.0260673	0.0206288	1.26364	0.206361	0.0260673	0.0765954
Complex path analysis	Shannon index	HAZ (cont.)	Number of rooms	-0.0129519	0.115785	-0.111862	0.910933	-0.0129519	-0.00774696
Complex path analysis	Shannon index	HAZ (cont.)	Hemoglobin level	0.193651	0.0551411	3.51192	0.000444888	0.193651	0.204166
Complex path analysis	Shannon index	HAZ (cont.)	Shannon index	0.182428	0.14633	1.24669	0.21251	0.182428	0.0767916
Complex path analysis	Shannon index	HAZ (cont.)	Leucine	0.0161896	0.00416721	3.88501	0.000102328	0.0161896	0.246679
Complex path analysis	Shannon index	Shannon index	Leucine	-0.00208433	0.00206996	-1.00694	0.313961	-0.00208433	-0.0754467
Complex path analysis	Shannon index	Overall score	Number of rooms	9.3594	2.67265	3.50192	0.000461923	9.3594	0.197718
Complex path analysis	Shannon index	Overall score	Maternal age at first pregnancy	0.425646	0.581156	0.732412	0.463917	0.425646	0.0441729
Complex path analysis	Shannon index	Overall score	HAZ (cont.)	8.86851	1.50283	5.90122	3.60829e-09	8.86851	0.313222
Complex path analysis	Shannon index	Overall score	Shannon index	5.15887	3.96733	1.30034	0.193485	5.15887	0.0766968
Complex path analysis	Shannon index	Overall score	AAT level (cat.)	1.05032	4.01254	0.26176	0.793506	1.05032	0.0150943
Complex path analysis	Shannon index	Overall score	Age	-0.0627303	0.169868	-0.369289	0.711912	-0.0627303	-0.0225926
Complex path analysis	Shannon index	Overall score	Reported birth size	-1.61352	4.71448	-0.342249	0.732164	-1.61352	-0.0214861
Complex path analysis	Clusters	HAZ (cont.)	Maternal age at first pregnancy	0.0316832	0.0204416	1.54994	0.121156	0.0316832	0.0980134
Complex path analysis	Clusters	HAZ (cont.)	Number of rooms	0.0146697	0.0959013	0.152967	0.878424	0.0146697	0.00923782
Complex path analysis	Clusters	HAZ (cont.)	Hemoglobin level	0.205949	0.0592366	3.47672	0.000507596	0.205949	0.228598
Complex path analysis	Clusters	HAZ (cont.)	Clusters	-0.00301175	0.0688978	-0.0437132	0.965133	-0.00301175	-0.00301032
Complex path analysis	Clusters	HAZ (cont.)	Leucine	0.0153205	0.00373534	4.10151	4.10468e-05	0.0153205	0.245764
Complex path analysis	Clusters	Clusters	Leucine	0.0016488	0.00524209	0.31453	0.753118	0.0016488	0.0264617
Complex path analysis	Clusters	Overall score	Number of rooms	9.20786	3.1407	2.93178	0.00337025	9.20786	0.196597
Complex path analysis	Clusters	Overall score	Maternal age at first pregnancy	0.389343	0.593266	0.656272	0.511649	0.389343	0.0408376
Complex path analysis	Clusters	Overall score	HAZ (cont.)	8.92804	1.7854	5.00059	5.71552e-07	8.92804	0.30271
Complex path analysis	Clusters	Overall score	Clusters	3.28395	2.0748	1.58278	0.113471	3.28395	0.111291
Complex path analysis	Clusters	Overall score	AAT level (cat.)	-0.871605	4.59062	-0.189867	0.849414	-0.871605	-0.0126599
Complex path analysis	Clusters	Overall score	Age	-0.133263	0.183906	-0.724624	0.468683	-0.133263	-0.0485085
Complex path analysis	Clusters	Overall score	Reported birth size	5.61772	4.4232	1.27006	0.204064	5.61772	0.0756068
