## Supplemental table 6 for "Child nutrition, neurodevelopment and fecal microbiota in children aged 24-60 months old in Madagascar: results from the AFRIBIOTA cross-sectional study"

### Sheet: SEM_indirect_effects
SUPPL TABLE 6. Parameter estimates for indirect effects of variables on neurodevelopment of different structural models using either structural equation modelling or path analysis (without latent variables).
The microbiome was characterized using alternatively one of three data reduction approaches: 1) Shannon 𝜶-diversity index, 2) first principal component of the PCoA, 3) clusters resulting from a hierarchical clustering.
Neurodevelopment is a latent construct.
PC: principal component; HAZ: Height-for-Age Z-score; DDS: diet diversity score.
Structural model	Microbiome characterization	Indirect or total effect	Endogenous variable (Y)	Mediator (M)	Exogenous variable (X)	Estimate	Standard error	z	pvalue	Standardized estimate on latent variables' standard deviations	Standardized estimate on all variables' standard deviations
Simple model	PC1	Indirect	Neurodevelopment	HAZ (cont.)	SES	0.203716	0.113851	1.78933	0.0735623	0.0428267	0.0428267
Simple model	PC1	Indirect	Neurodevelopment	PC1	SES	-0.00960242	0.0248764	-0.386005	0.699493	-0.00201869	-0.00201869
Simple model	PC1	Total	Neurodevelopment	HAZ (cont.) and PC1	SES	2.45397	0.587326	4.17821	2.93809e-05	0.515892	0.515892
Simple model	Shannon index	Indirect	Neurodevelopment	HAZ (cont.)	SES	0.199834	0.112079	1.78297	0.0745912	0.0428731	0.0428731
Simple model	Shannon index	Indirect	Neurodevelopment	Shannon index	SES	-0.012013	0.0438067	-0.274226	0.783911	-0.00257731	-0.00257731
Simple model	Shannon index	Total	Neurodevelopment	HAZ (cont.) and Shannon index	SES	2.40206	0.578862	4.14962	3.33029e-05	0.515347	0.515347
Simple model	Clusters	Indirect	Neurodevelopment	HAZ (cont.)	SES	0.20494	0.114125	1.79576	0.0725332	0.043034	0.043034
Simple model	Clusters	Indirect	Neurodevelopment	Clusters	SES	-0.04826	0.0742626	-0.649857	0.515785	-0.0101338	-0.0101338
Simple model	Clusters	Total	Neurodevelopment	HAZ (cont.) and Clusters	SES	2.45824	0.588122	4.17981	2.91753e-05	0.516189	0.516189
Complex SEM	PC1	Indirect	Neurodevelopment	HAZ (cont.)	PC1	-0.0101476	0.0170821	-0.594047	0.552481	-0.00123091	-0.0124378
Complex SEM	PC1	Total	Neurodevelopment	HAZ (cont.)	PC1	-0.0293605	0.0604255	-0.485896	0.627041	-0.00356145	-0.035987
Complex SEM	PC1	Indirect	Neurodevelopment	HAZ (cont.)	SES	0.372474	0.278244	1.33866	0.180681	0.0294851	0.0294851
Complex SEM	PC1	Total	Neurodevelopment	HAZ (cont.)	SES	5.70607	1.15389	4.94506	7.61216e-07	0.451693	0.451693
Complex SEM	Shannon index	Indirect	Neurodevelopment	HAZ (cont.)	Shannon index	0.245041	0.296552	0.826298	0.408635	0.0293262	0.0129163
Complex SEM	Shannon index	Total	Neurodevelopment	HAZ (cont.)	Shannon index	2.38593	0.970198	2.45922	0.0139239	0.285546	0.125764
Complex SEM	Shannon index	Indirect	Neurodevelopment	HAZ (cont.)	SES	0.367588	0.288633	1.27355	0.202823	0.0286833	0.0286833
Complex SEM	Shannon index	Total	Neurodevelopment	HAZ (cont.)	SES	5.79582	1.16426	4.97812	6.42038e-07	0.452255	0.452255
Complex SEM	Clusters	Indirect	Neurodevelopment	HAZ (cont.)	Clusters	0.136997	0.237393	0.577087	0.56388	0.0165452	0.0165452
Complex SEM	Clusters	Total	Neurodevelopment	HAZ (cont.)	Clusters	1.01351	0.787118	1.28763	0.197876	0.122403	0.122403
Complex SEM	Clusters	Indirect	Neurodevelopment	HAZ (cont.)	SES	0.358985	0.291934	1.22968	0.218817	0.0281875	0.0281875
Complex SEM	Clusters	Total	Neurodevelopment	HAZ (cont.)	SES	5.79219	1.1629	4.98081	6.33184e-07	0.454802	0.454802
Complex path analysis	PC1	Indirect	Overall score	HAZ (cont.)	PC1	-0.0551211	0.0482779	-1.14174	0.25356	-0.0551211	-0.0187073
Complex path analysis	PC1	Total	Overall score	HAZ (cont.)	PC1	-0.137684	0.163489	-0.842161	0.399698	-0.137684	-0.0467279
Complex path analysis	PC1	Indirect	Overall score	HAZ (cont.)	Number of rooms	-0.097289	1.01919	-0.0954576	0.923951	-0.097289	-0.00205644
Complex path analysis	PC1	Total	Overall score	HAZ (cont.)	Number of rooms	9.12611	2.79764	3.26208	0.00110598	9.12611	0.192902
Complex path analysis	PC1	Indirect	Overall score	HAZ (cont.)	Maternal age at first pregnancy	0.23309	0.179068	1.30169	0.193024	0.23309	0.0242039
Complex path analysis	PC1	Total	Overall score	HAZ (cont.)	Maternal age at first pregnancy	0.672957	0.58822	1.14406	0.2526	0.672957	0.0698793
Complex path analysis	Shannon index	Indirect	Overall score	HAZ (cont.)	Shannon index	1.61787	1.37259	1.17869	0.238521	1.61787	0.0240528
Complex path analysis	Shannon index	Total	Overall score	HAZ (cont.)	Shannon index	6.77673	4.22748	1.60302	0.10893	6.77673	0.10075
Complex path analysis	Shannon index	Indirect	Overall score	HAZ (cont.)	Number of rooms	-0.114864	1.02763	-0.111776	0.911001	-0.114864	-0.00242652
Complex path analysis	Shannon index	Total	Overall score	HAZ (cont.)	Number of rooms	9.24454	2.78758	3.31633	0.000912093	9.24454	0.195292
Complex path analysis	Shannon index	Indirect	Overall score	HAZ (cont.)	Maternal age at first pregnancy	0.231178	0.182361	1.26769	0.204907	0.231178	0.0239913
Complex path analysis	Shannon index	Total	Overall score	HAZ (cont.)	Maternal age at first pregnancy	0.656824	0.583418	1.12582	0.260241	0.656824	0.0681643
Complex path analysis	Clusters	Indirect	Overall score	HAZ (cont.)	Clusters	-0.026889	0.616114	-0.0436429	0.965189	-0.026889	-0.000911255
Complex path analysis	Clusters	Total	Overall score	HAZ (cont.)	Clusters	3.25706	2.17902	1.49474	0.134984	3.25706	0.11038
Complex path analysis	Clusters	Indirect	Overall score	HAZ (cont.)	Number of rooms	0.130972	0.857397	0.152755	0.878591	0.130972	0.00279638
Complex path analysis	Clusters	Total	Overall score	HAZ (cont.)	Number of rooms	9.33883	3.24746	2.87573	0.0040309	9.33883	0.199393
Complex path analysis	Clusters	Indirect	Overall score	HAZ (cont.)	Maternal age at first pregnancy	0.282869	0.189483	1.49284	0.135478	0.282869	0.0296696
Complex path analysis	Clusters	Total	Overall score	HAZ (cont.)	Maternal age at first pregnancy	0.672212	0.61412	1.09459	0.273695	0.672212	0.0705072
